# Imputing cognitive impairment in SPARK, a large autism cohort

**DOI:** 10.1101/2021.08.25.21262613

**Authors:** Chang Shu, LeeAnne Green Snyder, Yufeng Shen, Wendy K. Chung, on behalf of the SPARK Consortium

## Abstract

**Background:** Diverse large cohorts are necessary for dissecting subtypes of autism, and intellectual disability is one of the most robust endophenotypes for analysis. However, current cognitive assessment methods are not feasible at scale.

**Methods:** We developed five commonly used machine learning models to predict cognitive impairment (FSIQ<80 and FSIQ<70) and FSIQ scores among 521 children with autism using parent-reported online surveys in SPARK, and evaluated them in an independent set (n=1346) with a missing data rate up to 70%. We assessed accuracy, sensitivity and specificity by comparing predicted cognitive level against clinical IQ data.

**Results:** The elastic-net model has good performance (AUC=0.876, sensitivity=0.772, specificity=0.803) using 129 predictive features to impute cognitive impairment (FSIQ<80). Top ranked predictive features included parent-reported language and cognitive levels, age at autism diagnosis, and history of services. Prediction of FSIQ<70 and FSIQ scores also showed good prediction performance.

**Conclusions:** We show cognitive levels can be imputed with high accuracy for children with autism, using commonly collected parent-reported data and standardized surveys. The current model offers a method for large scale autism studies seeking estimates of cognitive ability when standardized psychometric testing is not feasible.

**Lay summary:** Children with autism who have more severe learning challenges or cognitive impairment have different needs that are important to consider in research studies. When children in our study were missing standardized cognitive testing scores, we were able to use machine learning with other information to correctly “guess” when they have cognitive impairment about 80% of the time. We can use this information in research in the future to develop more appropriate treatments for children with autism and cognitive impairment.
