## Supplementary Tables for "Imputing cognitive impairment in SPARK, a large autism cohort"

### Sheet: Supplementary Table 1
Supplementary Table 1: Variable importance rankings among 129 selected predictive features by elastic net model
Measures	Definition	Variable Importance among 100 bootstraps
		Median	Lower quartile	Upper quartile
Background Language_Age_ Level above_age	Parent-reported language level estimated to be above average for age (Thinking about child/dependent 's current level of spoken language, would you say it is at or below his/her actual age level?)	-78.1013	-61.1773	-97.921
Background Cog_Age_Level signif_below_age	Parent-reported cognitive level estimated to be significantly delayed for age (When thinking about child/dependent 's general cognitive ability for problem-solving and understanding concepts that do not require language (such as figuring out how things work, or math reasoning): is he/she at or below his/her actual age or grade level?)	60.9093	78.773	48.4177
Basic Medical Dev_Lang_Dis	History of language delay or disorder	58.689	77.6931	40.6143
Diagnosis_Age	Age at diagnosis of ASD	-57.8854	-38.9563	-74.3876
Background Cog_Age_Level at_age	Parent-reported cognitive level estimated to be average/at age level (When thinking about child/dependent 's general cognitive ability for problem-solving and understanding concepts that do not require language (such as figuring out how things work, or math reasoning): is he/she at or below his/her actual age or grade level?)	-56.8318	-40.4024	-75.1444
Background Language_Age_Level signif_below_age	Parent-reported language level estimated to be significantly delayed for age (Thinking about child/dependent 's current level of spoken language, would you say it is at or below his/her actual age level?)	49.9424	67.4075	32.7538
RBS-R Q36_Likes_Piece_Music	Repeats song or video	49.5616	67.5496	33.7105
DCDQ Q10_Cuts_Pictures_Shapes	Cuts shapes with scissors	-49.4848	-33.147	-62.9566
RBS-R Q41_Strongly_Attached	Object attachment	47.8089	63.7012	33.6789
Language_Level_At_Enrollment Uses Longer Sentences	Functional language level - uses complex sentences	-47.6587	-28.0534	-62.6216
Background Sped_Soc_Skills	Has received special education social skills group services	-47.5088	-31.2308	-66.8044
SCQ Q33_Range_Expressions	Limited facial expression	46.6302	67.7159	32.4192
ASD_Services TRUE	Has received services for ASD	43.1132	54.495	27.4203
Background Sped_Aide	Has received one on one classroom aide support	43.0412	63.7908	27.6875
Background Sped_ASD_Class_Ft	Has received full-time self-contained autism classroom placement	40.5746	61.3711	23.6429
SCQ Q30_Join_Enjoyment	Shares enjoyment	-40.1509	-21.0868	-59.2356
Background Intervention_Social_Skills	Has received private social skills group therapy	-38.0282	-19.63	-52.7749
Background Cog_Age_Level above_age	Parent-reported cognitive level estimated to be above average (When thinking about child/dependent 's general cognitive ability for problem-solving and understanding concepts that do not require language (such as figuring out how things work, or math reasoning): is he/she at or below his/her actual age or grade level?)	-37.7091	-17.5838	-51.3872
Background Intervention_Speech_Language	Has received private speech/language therapy	37.0766	55.8556	15.1375
Basic Medical Mood_Or_Anx	Reported history of anxiety disorder	-36.5192	-22.2543	-48.9654
Basic Medical Neuro_Oth_Calc	Reported history of neurological disorder	36.2459	57.3359	13.1243
Background Sped_Speech	Has received school speech/language therapy	36.1513	53.1471	21.4405
Basic Medical Mood_Anx	History of visual or auditory impairment	-36.0978	-13.3207	-49.3164
Background Cog_Age_Level slight_below_age	Parent-reported cognitive level estimated to be mildly delayed for age (When thinking about child/dependent 's general cognitive ability for problem-solving and understanding concepts that do not require language (such as figuring out how things work, or math reasoning): is he/she at or below his/her actual age or grade level?)	35.8645	52.6932	16.9324
Basic Medical Dev_ID	History of intellectual disability or global developmental delay	35.5817	52.5363	17.1021
Background Sped_504	Has received school services for section 504 (children who do not meet criteria for a full special education certification and services)	-34.447	-20.159	-51.0291
RBS-R Q19_Counting	Repetitive or compulsive counting	-33.8308	-18.0375	-48.4809
Background Sped_Ot	Has received school occupational therapy	32.3212	53.2279	17.4167
Background Intervention_Counseling	Has received private counseling	-31.7417	-10.5993	-45.4872
RBS-R Q29_Things_Same_Place	Insistence on sameness in spatial location	30.9648	42.0035	5.28472
Background Support_Reqire very_substantial	Parent reports child/dependent requires very substantial daily support to function	30.9153	47.7842	15.203
Background Onset_Concern social	First parent concern of onset was in social disengagement	-29.0082	-8.51966	-45.3168
Basic Medical Med_Cond_Birth	History of any developmental delay/disorder (including ID, language disorder)	-28.9652	-11.0645	-48.4938
SCQ Q31_Comfort	Seeks comfort	28.7694	53.336	8.35099
Diagnosis Aspergers	History of DSM-IV Diagnosis of Asperger Disorder	-28.4227	-10.0109	-39.492
Background Sped_Iep_ASD	Has received other type of individualized education plan at school (not for autism)	28.4177	42.3816	6.65006
SCQ Q22_Point_Things	Had proto-declarative pointing	27.6107	44.3704	12.5274
Background Father_Highest_Education High_School	Highest Paternal education - high school grad	27.0853	44.4656	9.31851
Basic Medical Med_Cond_Neuro	History of birth complications	26.9571	44.966	9.83664
RSB-R Q03_Hand_Finger	Has motor mannerisms	26.5261	46.8196	13.0227
Basic Medical Attn_Behav	History of attention or other behavioral disorder	-26.1763	-11.4267	-37.5965
SCQ Q32_Help_Attention	Used eye contact with communication	26.0193	40.4195	6.93108
RSB-R Q08_Hits_Self_Against_Object	Self-injury	25.3388	42.0389	8.17466
SCQ Q06_Invented_Words	Idiosyncratic speech	-25.1126	-5.67364	-49.2164
DCDQ Q05_Run_Fast_Similar	Average running ability	24.4012	41.374	7.38954
RBS-R Q34_Dislikes_Changes	Insistence on sameness in familiar people	-24.3124	-0.0673074	-42.804
Background Intervention_Ot_Sensory	Has received private sensory integration therapy	-23.9495	-0.122419	-38.0435
RBS-R Q35_Insists_Door	Insistence on sameness in using a particular door	-23.9354	-5.33823	-43.9394
Background Sped_Iep_Other	Has received school occupational therapy services	23.8592	38.1328	7.78813
Background Plateau_Y_N	Experienced a plateau in development	23.166	47.188	0.022016
Basic Medical Med_Cond_Visaud	History of visual or auditory impairment	-22.5637	-5.40815	-40.3876
Background Age_Onset_Mos	Age at first parent concern	-21.9289	-4.58414	-40.8923
Language_Level_At_Enrollment Single words	Functional language level - uses single word speech	21.4801	38.743	4.32248
SCQ Q25_Shake_Head	Gesture no	-21.3791	-5.23606	-38.5972
Basic Medical Birth_Prem	History of premature birth (<37 weeks)	-21.2254	-1.75807	-36.4675
SCQ Q21_Copy_You	Imitation	21.1056	41.5724	0
Background Sped_Pt	Has received school physical therapy services	21.075	38.3562	0
RBS-R Q01_Whole_Body	Repetitive body movements	20.769	40.5318	3.98512
Background Intervention_Ot_Fine_Mot	Has received private occupational therapy for motor delays	-20.3147	-5.71276	-38.6908
RBS-R Q18_Checking	Compulsive checking	20.2226	43.0003	2.41662
Basic Medical Behav_ADHD	History of behavior or attention disorder	-19.2299	-4.47159	-32.8178
Background Mother_Highest_Education graduate	Highest Maternal education - graduate school	-18.9165	-0.910998	-38.7123
RBS-R Q27_Play	Play rituals	-18.8172	0	-42.0037
SCQ Q26_Look_Directly	Eye contact	18.2804	38.0548	0.721661
RBS-R Q22_Touch_Tap	Sensory fixation	-17.2371	0	-36.0371
Background Mother_Highest_Education high_school	Highest Maternal education - high school grad	16.8607	34.6645	0
SCQ Q02_Conversation	Has conversation	-16.6191	0	-34.5064
SCQ Q24_Nod_Head	Gesture yes	-16.3283	0	-30.0901
Background Sped_Priv_ASD	Went to a private school for autism	-16.1885	0	-35.6163
DCDQ Q02_Catch_Ball	Can catch a ball	15.6383	36.2816	0.0148269
Iep_ASD_TRUE	Received an individualized education plan specifically for autism	15.5958	34.3492	0
SCQ Q23_Gestures_Wanted	Used gestures	15.487	28.4989	0
RBS-R Q31_Becomes_Upset	Difficulty with transitions	-15.437	-0.516705	-35.6521
Background Repeat_Grade	Repeated a grade	14.9772	36.3695	0
Background Onset_Concert late_walk	First parent concern of onset was in delayed walking	14.4019	32.0011	0
SCQ Q13_Interests_Intensity	Preoccupations	14.1663	30.8917	0
SCQ Q28_Things_Interested	Showing	-14.1457	0	-39.5203
SCQ Q29_Share	Sharing	-14.0357	0	-31.5057
Cognitive_Impairment_At_Enrollment_TRUE	Parent report of Intellectual disability diagnosis	13.7713	34.9673	0
RBS-R Q09_Hits_Self_With_Object	Self-injury	13.6872	25.0406	0
DCDQ Q06_Plan_Motor_Activity	Planning motor activity	-13.2822	0	-24.5066
DCDQ Q11_Likes_Sports_Motors_Skills	Likes sports	12.8479	26.1664	0
RBS-R Q12_Rubs	Rubs or scratches own skin	-12.7086	0	-31.3281
Background Sped_Other_Class_Ft	Attended other type of self-contained special education class (not autism)	12.3212	29.9845	0
Background Father_Highest_Education some_college	Highest Paternal education - some college	-12.283	0	-29.675
Basic Medical Dev_Lang	Has been diagnosed with developmental delay or disorder including intellectual disability or language disorder	12.2337	30.2163	0
SCQ Q18_Objects_Carry	Object attachment	12.1954	31.6087	0
RBS-R Q07_Hits_Self_Body	Self-injury	11.5069	28.2897	0
Background Sped_Other_Class_Pt	Attended other type of special education class- part time (not autism)	-11.333	0	-34.5705
Background Family_Hx_ASD_Mat_Aunt_Uncle	Family history of ASD in aunt or uncle	-11.1624	0	-27.0468
Background Regress_Lang_Return_Y_N	Severity of language regression (None,Recovered,Unrecovered)	11.0612	27.4053	0
DCDQ Fine_Motor_Handwriting	Good handwriting	-10.9892	0	-25.5622
Background Sped_Other	Has received special education for a certification other than autism	10.8173	30.6223	0
SCQ Q10_Hand_Tool	Hand-leading	10.7812	27.4974	0
SCQ Q01_Phrases	Language level: phrases or sentences	-10.4602	0	-30.7661
RBS-R Q28_Communication	Repetitive or ritual	-9.60276	0	-27.0388
DCDQ Q09_Appropriate_Tension_Printing_Writing	Perseverative verbal interactions	-8.87197	0	-24.986
Background Function_Age_Level signf_below_age	Parent-reported activities of daily living estimated to be significantly delayed for age	8.6691	29.1155	0
Background Support_Require some_support	Parent reports child/dependent requires some daily support to function	-8.06156	0	-28.3551
RBS-R Q23_Insists_Walking	Sameness or ritual in walking	-7.56133	0	-21.0245
RBS-R Q16_Complete	Compulsive behaviors	7.48997	25.8067	0
SCQ Q35_Make_Believe	Pretend play	-7.31763	0	-25.9633
DCDQ Q13_Quick_Competent_Tidying_Up	Functional fine motor control	6.81534	26.359	0
SCQ Q36_Same_Age	Had interest in peers	-6.77363	0	-25.1466
Background Hand ambi	Ambidextrous	6.72011	24.9891	0
SCQ Q04_Cooperatively_Games	Group play	-6.65128	0	-25.8844
Background Father_Highest_Education baccalaureate	Highest Paternal education - college	-5.90685	0	-24.8162
Background Regress_Lang_Y_N	Experienced language regression	5.11514	17.3256	0
RBS-R Q39_Insists_Time	Insists on schedule	-3.87943	0	-17.5944
RBS-R Q43_Fascination_Movement	Preoccupation with moving objects	3.87817	17.6468	0
SCQ Q14_Senses	Sensory fixation	-3.33409	0	-26.2319
Basic Medical Mood_Soc_Anx	History of social anxiety disorder	-2.70222	0	-16.8808
Basic Medical Dev_Speech	History of articulation disorder	2.32373	16.5551	0
Diagnosis Autism	History of DSM-IV autistic disorder diagnosis	2.30766	20.0611	0
SCQ Q20_Talk_Friendly	Verbal initiations	-2.15472	0	-24.8117
Background Onset_Concern late_speech	Parent first concern of onset was language delay	1.91314	25.5577	0
Background Onset_Concern mood	Parent first concern of onset was dysregulated mood	-1.23791	0	-29.6857
SCQ Q04_Inappropriate_Question	Inappropriate verbal initiations	-0.504627	0	-13.3167
Background Sped_Preschool	Received special education preschool	0.169474	21.3397	0
Background Fed_Self_Spoon_Age_Mos	Age child was first able to feed self, in months	0	25.5525	0
Background Hand right	Right-handed	0	0	-17.6165
Background Intervention_Medication	Has received medication treatment	0	0	-9.78161
Background Regress_Lang_Time_Return_Num	Duration of language regression	0	20.3352	0
Background Smiled_Age_Mos	Age of first smile, in months	0	0	-22.5399
Background Sped_Birth_To_Three	Has had an individualized education plan for autism	0	13.4017	0
Background_Sped_Y_N	Received special education services	0	8.77434	0
Language_Level_At_Enrollment Combines 3 words	Functional language level - has phrase speech	0	24.8846	0
SCQ Q09_Expressions_Appropriate	Typical facial expressions	0	14.9524	0
SCQ Q38_Pay_Attention	Responsive	0	18.9258	0

### Sheet: Supplementary Table 2
Supplementary Table 2: List of variables not selected by elastic net model
Measures	Definition
Age_At_Registration_Months	Age at registration in months
Age_At_Registration_Years	Age at registration in years
Age_Group_12.17	Age group is 12-17 years
Age_Group_3.5	Age group is 3-5 years
Age_Group_6.11	Age group is 6-11 years
Background Age_At_Eval_Months	Age in months at the time of completion of the Background history form
Background Age_At_Eval_Years	Age in years at the time of completion of the SPARK Background History form
Background Crawled_Age_Mos	Age child first began to crawl, in months
Background Eval_Year	Year of evaluation when SPARK Background History form was completed
Background Family_Hx_All	Family history of ASD in any relative
Background Family_Hx_ASD_Brother	Family history of ASD: bio brother
Background Family_Hx_ASD_Mat_Cousin	Family history of ASD: maternal cousin
Background Family_Hx_ASD_None	Individual has NO known family history of ASD in immediate or extended relatives
Background Family_Hx_ASD_Other	Family history of ASD: other relative
Background Family_Hx_ASD_Pat_Aunt_Uncle	Family history of ASD: paternal aunt or uncle
Background Family_Hx_ASD_Pat_Cousin	Family history of ASD: paternal cousin
Background Family_Hx_ASD_Sister	Family history of ASD: bio sister
Background Family_Hx_FDR	Family history of ASD in any first degree relatives
Background Father_Highest_Education Graduate	Highest Paternal education - graduate school
Background Function_Age_Level at_age	Parent-reported everyday adaptive functioning is estimated to be average for age
Background Function_Age_Level slight_below_age	Parent-reported everyday adaptive functioning is estimated to be mildly delayed for age
Background Hand_Cat left	Left-handed
Background Intervention_Behavioral	Has received private behavioral intervention
Background Intervention_Biomedical	Has received biomedical intervention (e.g., diet)
Background Intervention_Other	Has received other types of private intervention
Background Intervention_Other_Dev	Has received other developmental intervention program (e.g., TEACCH, Early Start Denver)
Background Intervention_Pt	Has received private physical therapy
Background Intervention_Recreational_Therapy	Has received recreational therapy
Background Language_Age_Level at_age	Parent-reported language level estimated to be average for age (Thinking about child/dependent 's current level of spoken language, would you say it is at or below his/her actual age level?)
Background Language_Age_Level slight_below_age	Parent-reported language level estimated to be slightly delayed for age (Thinking about child/dependent 's current level of spoken language, would you say it is at or below his/her actual age level?)
Background Mother_Highest_Education Baccalaureate	Highest maternal education - college
Background Mother_Highest_Education some_college	Highest maternal education - some college
Background Onset_Concern_cat_change_loss	First parent concern of onset was regression
Background Onset_Concern_Cat_something_else	First parent concern of onset was something else
Background Onset_Concern_Cat_unusual_habits	First parent concern of onset was restricted repetitive behavior
Background Regress_Other_Return_Y_N	Severity of other non-language regression (None,Recovered,Unrecovered)
Background Regress_Other_Skill_Other_Dev	Experienced regression in other non-language development
Background Regress_Other_Skill_Play	Experienced regression in play skills
Background Regress_Other_Skill_Social	Experienced regression in social skills
Background Regress_Other_Y_N	Experienced regression in other non-language skills
Background Sat_Wo_Support_Age_Mos	Age child first sat without support, in months
Background Sped_ASD_Class_Pt	Attended self-contained autism class - part-time
Background Sped_Behavior	Received special education behavioral services at school
Background Sped_Other_Support	Received other types of special education supports (not autism)
Background Support_Require minimal_no_support	Parent reports child/dependent requires minimal to no daily support to function
Background Support_Require substantial	Parent reports child/dependent requires substantial daily support to function
Background Used_Words_Age_Mos	Age of first words
Background Walked_Age_Mos	Age child first walked
DCDQ Age_At_Eval_Months	Age DCDQ was completed, in months
DCDQ Age_At_Eval_Years	Age DCDQ was completed, in years
DCDQ Control_During_Movement	Control during movement subscale score
DCDQ DCD	Risk of Developmental Coordination Disorder per DCDQ
DCDQ Eval_Year	Year of evaluation when DCDQ was completed in SPARK
DCDQ Final_Score	DCDQ Total score adjusted for missing items
DCDQ General_Coordination	DCDQ General Coordination Total score
DCDQ Q01_Throw_Ball	Throws ball accurately
DCDQ Q03_Hit_Ball	Hits ball accurately
DCDQ Q04_Jump_Obstacles	Jumps over obstacles
DCDQ Q07_Printing_Writing_Drawing_Fast	Can print, write, and draw quickly
DCDQ Q08_Printing_Letters_Legible	Printing and writing is legible, as are drawn pictures
DCDQ Q12_Learns_New_Motor_Tasks	Learns new motor tasks easily
DCDQ Q14_Bull_In_China_Shop	Is not clumsy
DCDQ Q15_Fatigue_Easily	Does not not fatigue easily or lose core strength
DCDQ Total	DCDQ Total score, not adjusted for missing items
Diagnosis ASD	Diagnosis of ASD
Diagnosis PDD-NOS	DSM-IV diagnosis of PDD-NOS
Basic Medical Age_At_Eval_Months	Age at the time of completion of the SPARK Basic Medical Screening, in months
Basic Medical Age_At_Eval_Years	Age at the time of completion of the SPARK Basic Medical Screening, in years
Basic Medical Birth_Oth_Calc	Other self-reported birth defect
Basic Medical Birth_Oxygen	Insufficient oxygen at birth with NICU stay
Basic Medical Dev_Ld	Language disability (including reading, written expression, math, or NVLD)
Basic Medical Dev_Motor	Motor delay or developmental coordination disorder
Basic Medical Dev_Soc_Prag	Social Pragmatic Communication Disorder
Basic Medical Eating_Probs	Problems with eating foods (no accompanying diagnosis necessary)
Basic Medical Eval_Year	Year of completion of SPARK Basic Medical Screening
Basic Medical Feeding_Dx	Diagnosis of eating problems
Basic Medical Growth_Low_Wt	Difficulty gaining weight
Basic Medical Med_Cond_Growth	Growth conditions, including height, weight, and head size
Basic Medical Mood_Ocd	Diagnosis of Obsessive Compulsive Disorder
Basic Medical Psych_Oth_Calc	Other psychological diagnosis not represented in current coding
Basic Medical Sleep_Dx	Diagnosis of sleep disorder
Basic Medical Sleep_Eat_Toilet	Sleep, feeding, eating, or toileting problems
Basic Medical Sleep_Probs	Problems with sleep (no accompanying diagnosis necessary)
RBS-R Age_At_Eval_Months	Age at the time of completion of the RBS-R in SPARK, in months
RBS-R Age_At_Eval_Years	Age at the time of completion of the RBS-R in SPARK, in years
RBS-R Eval_Year	Year of evaluation when RBS-R was completed in SPARK
RBS-R III_Compulsive_Behavior_Score	RBS-R Compulsive Behavior Subscale total score
RBS-R II_Self_Injurious_Score	RBS-R Self-injurious Behavior Subscale total score
RBS-R I_Stereotyped_Behavior_Score	RBS-R Stereotyped Behavior Subscale total score
RBS-R IV_Ritualistic_Behavior_Score	RBS-R Ritualistic Behavior Subscale total score
RBS-R Overall_Number_Items	RBS-R Total number of items endorsed
RBS-R Overall_Score	RBS-R Overall Score
RBS-R Q02_Head	Repetitive head movement
RBS-R Q04_Locomotion	Repetitive full-body movement
RBS-R Q05_Object_Usage	Object usage
RBS-R Q06_Sensory	Sensory
RBS-R Q10_Bites_Self	Bites self
RBS-R Q11_Pulls	Pulls hair or skin
RBS-R Q13_Inserts_Fingers	Inserts fingers
RBS-R Q14_Skin_Picking	Picks skin
RBS-R Q15_Arranging	Obsessively arranging objects
RBS-R Q17_Washing	Repetitive washing
RBS-R Q20_Hoarding	Hoards objects
RBS-R Q21_Repeating	Repeats rituals or routines
RBS-R Q23_Eating	Ritualistic eating
RBS-R Q24_Sleep	Sleeping/bedtime routines
RBS-R Q25_Self_Care	Self-care related routines
RBS-R Q26_Travel	Travel-related routines
RBS-R Q30_Objects	Objects to visiting new places
RBS-R Q33_Insists_Sitting	Insists on sitting at the same place
RBS-R Q37_Resists_Change	Resists changing activities; difficulty with transitions
RBS-R Q38_Insists_Routine	Insists on same routine, household, school/work schedule
RBS-R Q40_Fascination_Subject	Fascination or preoccupation with one subject or activity
RBS-R Q42_Preoccupation	Preoccupation with parts of objects
RBS-R Total_Final_Score	RBS-R Total final score adjusting for missing items
RBS-R VI_Restricted_Behavior_Score	RBS-R Restricted Behavior Subscale total score
RBS-R V_Sameness_Behavior_Score	RBS-R Sameness Behavior Subscale total score
Registration_Year	Year of enrollment in SPARK
SCQ Age_At_Eval_Months	Age at time of SCQ, in months
SCQ Age_At_Eval_Years	Age at time of SCQ, in years
SCQ Eval_Year	Year SCQ was completed
SCQ Final_Score	SCQ Total score adjusted for missing items
SCQ Q03_Odd_Phrase	stereotyped speech
SCQ Q05_Pronouns_Mixed	pronominal reversal
SCQ Q07_Same_Over	repetitive/ritual speech
SCQ Q08_Particular_Way	rituals
SCQ Q11_Interest_Preoccupy	preoccupations
SCQ Q12_Parts_Object	repetitive with objects
SCQ Q15_Odd_Ways	hand and finger movements
SCQ Q16_Complicated_Movements	body movements
SCQ Q17_Injured_Deliberately	self injury
SCQ Q19_Best_Friend	current friend
SCQ Q27_Smile_Back	smiling
SCQ Q34_Copy_Actions	imitation
SCQ Q37_Respond_Positively	respond positively
SCQ Q39_Imaginative_Games	imaginative games
SCQ Summary_Score	SCQ Total score unadjusted for missing items
Sex_Female	Female sex at birth
Sex_Male	Male sex at birth
	Male sex at birth

### Sheet: Supplementary Table 3
Supplementary Table 3: Model performance in predicting continuous full scale IQ (FSIQ)
Dataset	Model	Continuous Evaluation Metrics		Binary Evaluation Metrics
		RMSE†	Pearson Correlation	Using binary cutoff- FSIQ<80				Using binary cutoff- FSIQ<70
				AUC‡	Sensitivity	Specificity	Kappa	AUC	Sensitivity	Specificity	Kappa
Initial testing set (n=104)	Elastic net	17.408	0.678	0.864	0.651163	0.881356	0.5463	0.812	0.4	0.930556	0.378378
	Support vector machines	16.758	0.71	0.863	0.604651	0.915254	0.540352	0.817	0.4	0.916667	0.358491
	k-nearest neighbors	18.213	0.635	0.835	0.418605	0.949153	0.395172	0.812	0.166667	0.972222	0.178891
Additional independent set (n=1,346)	Elastic net	16.141	0.730197	0.871	0.765896	0.818043	0.540546	0.875	0.897657	0.800481	0.540546
	Support vector machines	16.055	0.731284	0.874	0.784682	0.804281	0.578797	0.878	0.89889	0.811927	0.578797
	k-nearest neighbors	17.892	0.691264	0.845	0.621387	0.874618	0.445374	0.85	0.958076	0.876364	0.445374
†RMSE: root mean square error
‡AUC: area under the curve

### Sheet: Supplementary Table 4
Supplementary Table 4: Model performance by missing rate in the additional independent set (n=1,346)
Prediction outcome	Missing Rate	N	Model	AUC‡	Sensitivity	Specificity	Kappa
Predicting FSIQ†<80	No Missing	197	Elastic net	0.82	0.647059	0.829457	0.479853
	<0.1	528	Elastic net	0.89	0.813665	0.776699	0.583224
	0.1-0.3	128	Elastic net	0.876	0.787879	0.806452	0.59375
	0.3-0.5	366	Elastic net	0.861	0.759358	0.782123	0.541093
	0.5-0.7	127	Elastic net	0.891	0.693878	0.871795	0.57661
Predicting FSIQ<70	No Missing	197	Elastic net	0.811	0.595238	0.832258	0.396523
	<0.1	528	Elastic net	0.878	0.829545	0.776515	0.606061
	0.1-0.3	128	Elastic net	0.83	0.581818	0.835616	0.427988
	0.3-0.5	366	Elastic net	0.864	0.73913	0.837719	0.576026
	0.5-0.7	127	Elastic net	0.861	0.638889	0.956044	0.643553
Prediction outcome	Missing Rate	N	Model	Continuous Evaluation Metrics		Binary Evaluation Metrics
				RMSE§	Pearson Correlation	Using binary cutoff- FSIQ<80				Using binary cutoff- FSIQ<70
						AUC	Sensitivity	Specificity	Kappa	AUC	Sensitivity	Specificity	Kappa
Predicting continuous FSIQ	No Missing	197	Elastic net	15.798	0.685938	0.816	0.676471	0.821705	0.49645	0.744802	0.404762	0.909677	0.347627
			Support vector machines	16.156	0.670013	0.823	0.691176	0.829457	0.51883	0.759176	0.47619	0.890323	0.383139
			k-nearest neighbors	16.547	0.655352	0.801	0.485294	0.891473	0.406444	0.728346	0.285714	0.96129	0.311991
	<0.1	528	Elastic net	14.696	0.773618	0.9	0.807453	0.786408	0.584659	0.869821	0.69697	0.882576	0.579545
			Support vector machines	14.535	0.776977	0.895	0.822981	0.805825	0.619597	0.868976	0.723485	0.886364	0.609848
			k-nearest neighbors	17.29	0.712599	0.858	0.695652	0.849515	0.514996	0.83577	0.537879	0.94697	0.484848
	0.1-0.3	128	Elastic net	16.872	0.683738	0.857	0.818182	0.774194	0.592955	0.760966	0.436364	0.876712	0.329316
			Support vector machines	16.843	0.680119	0.87	0.863636	0.758065	0.623529	0.789046	0.509091	0.890411	0.417274
			k-nearest neighbors	20.108	0.606053	0.823	0.484848	0.854839	0.335587	0.730098	0.272727	0.972603	0.268173
	0.3-0.5	366	Elastic net	17.009	0.695823	0.845	0.73262	0.837989	0.569181	0.821553	0.630435	0.894737	0.546266
			Support vector machines	16.749	0.706506	0.857	0.759358	0.793296	0.552127	0.83198	0.681159	0.903509	0.603662
			k-nearest neighbors	18.306	0.659426	0.828	0.625668	0.865922	0.488903	0.803015	0.427536	0.947368	0.414637
	0.5-0.7	127	Elastic net	18.854	0.636347	0.861	0.673469	0.884615	0.57331	0.783842	0.583333	0.945055	0.576808
			Support vector machines	18.823	0.639069	0.85	0.653061	0.820513	0.479026	0.758839	0.583333	0.945055	0.576808
			k-nearest neighbors	18.756	0.66489	0.861	0.489796	0.948718	0.476475	0.764702	0.361111	1	0.447513
†FSIQ: Full scale intelligence quotient
‡AUC: area under the curve
§RMSE: root mean square error
